# An integrated single-cell atlas of checkpoint inhibitor-induced liver injury links shared liver-tumour CD8+ T cell clones to cytotoxicity and macrophage crosstalks

**DOI:** 10.64898/2026.04.27.26351449

**Authors:** Sarp Uzun, Simon Haefliger, Carl P. Zinner, Asmita Pant, Amke Beenen, Nikolai Bendik, Hélène Heusler, Anna K. Stalder, James Whipman, Kirsten D. Mertz, Jürg Vosbeck, Alfred Zippelius, Markus H. Heim, Natalie de Souza, Christine Bernsmeier, Heinz Läubli, Bernd Bodenmiller, Matthias S. Matter

## Abstract

Immune checkpoint inhibitors (ICIs) have transformed cancer therapy, but they can also induce immune-related adverse events (irAEs). Checkpoint inhibitor-induced liver injury (ChILI) is among the most frequent irAEs, yet its pathophysiology remains poorly understood. Here, we assembled a cohort of liver biopsies from cancer patients with ChILI and used a multi-modal analysis integrating single-cell spatial proteomics, bulk T cell receptor (TCR) sequencing and single-cell spatial transcriptomics to construct the first single-cell spatial atlas of ChILI. Integrating bulk and spatial TCR analyses revealed expanded T cell clones with a cytotoxic CD8+ phenotype that were shared between the liver and tumour. Intercellular communication analyses further indicated close interactions between the shared T cell clones and macrophages involving CCL5-CCR1 signalling. Our work provides in situ evidence of tumour-associated T cell contributions to ChILI. Furthermore, it establishes a framework for gaining mechanistic insights into ChILI and identifying therapeutic targets.
