## Supplementary Tables for "An integrated single-cell atlas of checkpoint inhibitor-induced liver injury links shared liver-tumour CD8+ T cell clones to cytotoxicity and macrophage crosstalks": Supplementary_Table_1_Overview of ChILI cohort and normal liver cohort.xlsx

### Sheet: Supp_Table_1
Supplementary Table 1. Overview of ChILI cohort and normal liver cohort
#	cohort	patient_ID	Phenocycler_TMA_ID	Phenocycler_QC	xenium_ID	Bulk_RNA_HTG_Run_ID	Bulk_RNA_HTG_ID	TCR_seq_ID (liver)	TCR_seq_ID (tumor)
1	ChILI	ChILI_1	TMA3	pass	na	VLP00755	A042036	na	na
2	ChILI	ChILI_2	TMA2	pass	na	VLP00755	A042037	TCR_ICI7_WH_2	TCR_ICI_51
3	ChILI	ChILI_3	TMA1	pass	na	VLP00755	A042038	na	na
4	ChILI	ChILI_4	na	na	na	VLP00755	A042039	na	na
5	ChILI	ChILI_5	TMA1	pass	na	VLP00755	A042040	na	na
6	ChILI	ChILI_6	TMA1	failed	na	VLP00755	A042041	TCR_ICI9	TCR_ICI_59
7	ChILI	ChILI_7	na	na	na	VLP00755	A042047	TCR_ICI6	TCR_ICI13
8	ChILI	ChILI_8	TMA3	pass	na	VLP00755	A042043	TCR_ICI10	TCR_ICI_50
9	ChILI	ChILI_9	TMA2	pass	na	VLP00767	A042332	TCR_SR_ICI_5	TCR_SR_ICI4
10	ChILI	ChILI_10	TMA2	pass	na	VLP00755	A042044	TCR_ICI11	TCR_ICI_61
11	ChILI	ChILI_11	TMA2	pass	na	VLP00755	A042045	TCR_SR_ICI_1	TCR_SR_ICI21
12	ChILI	ChILI_12	TMA3	pass	na	VLP00755	A042046	na	na
13	ChILI	ChILI_13	na	na	0037925: Region_1/Region_4	na	na	TCR_ICI_63	TCR_ICI_53
14	ChILI	ChILI_14	TMA8	pass	na	na	na	TCR_ICI_67	TCR_ICI_54
15	ChILI	ChILI_15	TMA5	pass	na	na	na	na	na
16	ChILI	ChILI_16	TMA5	pass	na	na	na	na	na
17	ChILI	ChILI_17	TMA6	pass	na	na	na	na	na
18	ChILI	ChILI_18	TMA6	pass	na	na	na	TCR_ICI_66	TCR_ICI_55
19	ChILI	ChILI_19	na	na	na	na	na	TCR_ICI_64	TCR_ICI_56
20	ChILI	ChILI_20	na	na	na	na	na	TCR_ICI_62	TCR_ICI_68
21	ChILI	ChILI_21	TMA6	pass	na	na	na	na	na
23	ChILI	ChILI_23	TMA6	pass	na	na	na	na	na
24	ChILI	ChILI_24	TMA5	pass	na	na	na	na	na
25	ChILI	ChILI_25	TMA7	pass	na	na	na	na	na
26	ChILI	ChILI_26	na	na	0037925: Region_2/Region_3/Region_5	na	na	TCR_ICI_75	TCR_ICI_76
28	ChILI	ChILI_28	TMA4	failed	na	na	na	TCR_ICI_79	TCR_ICI_80
29	ChILI	ChILI_29	TMA7	pass	na	na	na	M2024.1204	TCR_ICI_69
30	ChILI	ChILI_30	TMA4	pass	na	na	na	na	na
31	ChILI	ChILI_31	TMA4	failed	0037925: Region_3/Region_5	na	na	TCR_ICI_81	TCR_ICI_82
33	ChILI	ChILI_33	TMA7	pass	na	na	na	na	na
34	ChILI	ChILI_34	TMA7	pass	na	na	na	na	na
35	ChILI	ChILI_35	TMA8	pass	na	na	na	na	na
36	ChILI	ChILI_36	TMA4	pass	na	na	na	na	na
37	ChILI	ChILI_37	TMA8	pass	na	na	na	na	na
38	ChILI	ChILI_38	TMA8	pass	na	na	na	na	na
39	Normal	Normal_1	TMA8	pass	na	na	na	na	na
40	Normal	Normal_2	TMA8	pass	na	na	na	na	na
41	Normal	Normal_3	TMA7	pass	na	na	na	na	na
42	Normal	Normal_4	TMA7	pass	na	na	na	na	na
43	Normal	Normal_5	TMA6	pass	na	na	na	na	na
44	Normal	Normal_6	TMA6	pass	na	na	na	na	na
45	Normal	Normal_7	TMA5	pass	na	na	na	na	na
46	Normal	Normal_8	TMA4	pass	na	na	na	na	na
47	Normal	Normal_9	TMA3	pass	na	na	na	na	na
48	Normal	Normal_10	TMA3	pass	na	na	na	na	na
49	Normal	Normal_11	TMA2	pass	na	na	na	na	na
50	Normal	Normal_12	TMA2	pass	na	na	na	na	na
51	Normal	Normal_13	TMA5	pass	na	na	na	na	na
52	Normal	Normal_14	na	na	na	VLP00755	A042048	na	na
53	Normal	Normal_15	na	na	na	VLP00755	A042049	na	na
54	Normal	Normal_16	na	na	na	VLP00755	A042050	na	na
Abbreviations
na: data/information is not available
pass: passed the initial QC
failed: failed the initial QC
yes/no: patient developed another irAE
