## Supplementary Tables for "An integrated single-cell atlas of checkpoint inhibitor-induced liver injury links shared liver-tumour CD8+ T cell clones to cytotoxicity and macrophage crosstalks": Supplementary_Table_2_Clinicopathological features of ChILI cohort.xlsx

### Sheet: Supp_Table_2
Supplementary Table 2. Clinicopathological features of ChILI cohort
											CLINICAL FEATURES																						PATHOLOGICAL FEATURES
#	cohort	patient_ID	sex	Tumor Type	Metastasis Location (Only for samples used in TCR-sequencing)	irAE-Skin	irAE-Colon	irAE-Lung	Liver injury by histology	Liver injury by liver enzymes	treatment_type	Time difference between first infusion and liver biopsy (days)	Time difference between last ICI infusion and liver biopsy (days)	Immunosuppression before liver biopsy	Immunosuppressive treatment type	Time difference between start of immunosuppressives and liver biopsy	ALT/ALP ratio	AST/ALT ratio	CTCAE Grading	AST (Normal: 11-34 IU/L)	AST/ULN	ALT (Normal: 8-41 IU/L)	ALT/ULN	Bilirubin (Normal: < 17 µmol/l)	GGT (Normal: 10-45 U/l)	CRP (Normal: < 5mg/l)	ALP (Normal: < 130 U/l)	ALP/ULN	ANA	AMA	ASMA	LKM	METAVIR Fibrosis Grade	Ishak Grading	Confluent necrosis (0-6)	Focal lytic necrosis (0-4)	Degree of Portal inflammation (0-4)	Interface hepatitis	Apoptosis	Cholestasis
1	ChILI	ChILI_1	F	Endometrial adenocarcinoma	-	no	no	no	Hepatocytic	Hepatocytic	after PD-1	27	9	no	-	-	9.46463	0.9866	3	589	17.3235	597	14.561	21.4	322	15.5	200	1.53846	1:40	<5	<1:20	<1:20	F0	9	1	3	3	2	0.1	no
2	ChILI	ChILI_2	M	Melanoma (skin)	Lymph node (cervical)	no	no	no	Hepatocytic	Hepatocytic	after PD-1	58	2	yes	na	27	16.0857	0.28125	3	117	3.44118	416	10.1463	9	104	5.3	82	0.630769	na	na	na	na	F1	9	2	3	2	2	0.1	no
3	ChILI	ChILI_3	F	Melanoma (skin)	-	yes	no	no	Hepatocytic	Hepatocytic	after PD-1/CTLA4	103	26	yes	Prednisone 150 mg/d	17	19.6703	0.356716	3	239	7.02941	670	16.3415	21.6	374	1.2	108	0.830769	1:40	<5	<1:20	<1:20	F0	10	2	4	2	2	0.15	no
4	ChILI	ChILI_4	M	Melanoma (skin)	-	no	no	yes	Hepatocytic	Hepatocytic	after PD-1/CTLA4	76	26	no	-	-	13.0488	0.317757	3	68	2	214	5.21951	8.6	45	0.6	52	0.4	na	na	na	na	F0	6	1	1	2	2	0.02	no
5	ChILI	ChILI_5	M	NSCLC (adenocarcinoma)	-	no	no	no	Mixed	Hepatocytic	after PD-L1	26	26	yes	Prednisone 200 mg/d	1	10.6267	0.390244	4	480	14.1176	1230	30	34.5	2183	6.8	367	2.82308	na	na	na	na	F0	4	1	0	1	2	no	moderate
6	ChILI	ChILI_6	M	SCLC	Lymph node (retroperitoneal)	no	no	no	Cholangitic	Hepatocytic	after PD-L1	22	22	no	-	-	7.54344	0.517857	3	377	11.0882	728	17.7561	93	1404	16.4	306	2.35385	na	na	na	na	F1	8	3	0	2	3	no	no
7	ChILI	ChILI_7	M	Melanoma (skin)	Lymph node (axilla)	no	yes	no	Hepatocytic	Mixed	after PD-1/CTLA4	69	24	na	Prednisolone 30 mg	na	4.61909	0.381356	1	45	1.32353	118	2.87805	5.8	97	22	81	0.623077	na	na	na	na	F0	5	1	1	2	1	0.02	no
8	ChILI	ChILI_8	M	Melanoma (skin)	Lymph node (mesenteric)	yes	no	no	Hepatocytic	Cholangiocytic	after PD-1/CTLA4	870	30	no	-	-	0.703536	0.561644	1	41	1.20588	73	1.78049	14.4	217	85.9	329	2.53077	na	na	na	na	F0	6	1	1	2	2	no	yes
9	ChILI	ChILI_9	F	NSCLC (adenocarcinoma)	Lymph node (infracarinal)	yes	yes	yes	Mixed	Mixed	after PD-1	403	2	no	-	-	3.06202	0.526627	2	89	2.61765	169	4.12195	7.5	91	34.4	175	1.34615	na	na	na	na	F0	7	2	2	1	2	0.05	mild
10	ChILI	ChILI_10	M	Melanoma (skin)	Lymph node (cervical)	no	no	no	Hepatocytic	Hepatocytic	after PD-1/CTLA4	66	22	yes	Methylprednisolone 250 mg (i.v.)	1	17.4458	0.771075	4	997	29.3235	1293	31.5366	17	142	27.6	235	1.80769	na	na	na	na	F1	7	1	1	2	3	0.02	mild
11	ChILI	ChILI_11	F	Melanoma (mucosal)	Pancreas	no	no	yes	Hepatocytic	Hepatocytic	after PD-1/CTLA4	104	62	no	-	-	13.9393	0.51073	3	238	7	466	11.3659	9.2	140	10	106	0.815385	1:40	<5	<1:20	<1:20	F0	4	0	0	3	1	no	no
12	ChILI	ChILI_12	M	Melanoma uveal	-	no	no	no	Hepatocytic	Hepatocytic	after PD-1	406	17	no	-	-	7.99947	1.12393	4	1052	30.9412	936	22.8293	26.4	165	96.6	371	2.85385	na	na	na	na	F0	7	0	4	2	1	0.25	no
13	ChILI	ChILI_13	F	Melanoma (skin)	Skin	no	no	no	Hepatocytic	Mixed	after PD-1/CTLA4	26	5	no	-	-	2.02161	1.09474	2	104	3.05882	95	2.31707	5.2	54	9.5	149	1.14615	na	na	na	na	F1	3	0	0	1	2	no	no
14	ChILI	ChILI_14	F	Cervical SCC	Lymph node (pelvic)	no	yes	no	Hepatocytic	Hepatocytic	after PD-1	312	30	yes	Methylprednisolone 125 mg (i.v.)	1	6.8842	0.751037	3	181	5.32353	241	5.87805	14.5	157	59.9	111	0.853846	1:320	<5	<1:20	<1:20	F0	7	1	3	2	1	0.2	no
15	ChILI	ChILI_15	M	Melanoma (skin)	-	no	yes	no	Mixed	Hepatocytic	after PD-1/CTLA4	101	59	yes	Mycophenolate mofetil (1 g x 2)	3	8.85737	0.455253	3	351	10.3235	771	18.8049	14.2	404	2.5	276	2.12308	<1:40	na	<1:20	na	F0	7	2	1	1	3	0.02	yes
16	ChILI	ChILI_16	M	Renal cancer (clear cell)	-	yes	no	yes	Mixed	Hepatocytic	after PD-1/CTLA4	56	35	no	-	-	7.69333	0.559105	3	175	5.14706	313	7.63415	4.4	142	55.5	129	0.992308	na	na	na	na	F1	8	2	3	1	2	0.1	yes
17	ChILI	ChILI_17	F	Renal cancer (clear cell)	-	yes	no	no	Hepatocytic	Hepatocytic	after PD-1	46	2	no	-	-	13.0659	0.782549	4	1148	33.7647	1467	35.7805	80.7	534	4.8	356	2.73846	<1:40	91	<1:20	<1:20	F1	13	2	5	3	3	0.35	no
18	ChILI	ChILI_18	F	Melanoma (mucosal)	Soft tissue (cervical)	no	no	no	Hepatocytic	Hepatocytic	after PD-1/CTLA4	48	22	yes	Prednisone 70mg	1	22.8704	0.585366	3	456	13.4118	779	19	11	58	11.5	108	0.830769	<1:40	<5	<1:20	<1:20	F1	8	1	2	3	2	0.05	no
19	ChILI	ChILI_19	M	Renal cancer (clear cell)	Soft tissue (interaortocaval)	no	no	no	Hepatocytic	Hepatocytic	after PD-1	374	45	no	-	-	10.6698	0.400943	3	85	2.5	212	5.17073	3.3	62	6.2	63	0.484615	na	na	na	na	F0	5	1	0	2	2	0	no
20	ChILI	ChILI_20	M	Melanoma (skin)	Bronchoalveolar lavage material	no	no	yes	Cholangitic	Hepatocytic	after PD-1/CTLA4	10	9	yes	Methylprednisolone 125 mg (i.v)	1	6.02524	0.495035	3	349	10.2647	705	17.1951	68.6	1459	9.4	371	2.85385	na	na	na	na	F0	5	1	1	2	1	0.01	yes
21	ChILI	ChILI_21	F	SCLC	-	no	no	no	Mixed	Cholangiocytic	after PD-L1	202	28	yes	Cortisone	4	1.55285	2.0925	4	1199	35.2647	573	13.9756	30	1600	nd	1170	9	<1:40	na	<1:20	na	F1	6	2	1	1	2	<1%	yes
23	ChILI	ChILI_23	M	NSCLC (most likely adenocarcinoma)	-	no	no	no	Hepatocytic	Hepatocytic	after PD-1	297	84	yes	Prednisolone 100 mg	29	83.3768	0.843064	4	1574	46.2941	1867	45.5366	35	240	na	71	0.546154	1:160	na	na	na	F0	4	0	3	1	0	0.05	no
24	ChILI	ChILI_24	M	Renal cancer (clear cell) / sRCC	-	no	no	no	Hepatocytic	Mixed	after PD-1/CTLA4	38	38	yes	Prednison	14	3.95959	0.640232	3	331	9.73529	517	12.6098	188	1035	39	414	3.18462	na	na	na	na	F0	9	1	5	2	1	0.2	yes
25	ChILI	ChILI_25	M	Melanoma (skin)	-	no	no	no	Hepatocytic	Hepatocytic	after PD-1/CTLA4	58	36	no	-	-	36.0835	0.296296	4	408	12	1377	33.5854	23	191	<5	121	0.930769	na	na	na	na	F0	8	1	3	3	1	0.15	no
26	ChILI	ChILI_26	M	NSCLC (adenocarcinoma)	Pleural carcinomatosis	no	no	no	Cholangitic	Cholangiocytic	after PD-1/LAG3	286	62	no	-	-	0.431759	0.9375	1	30	0.882353	32	0.780488	2.7	474	16.1	235	1.80769	<1:80	<5	<1:20	<1:20	F0	4	1	1	1	1	0.01	yes
28	ChILI	ChILI_28	F	Duodenal adenocarcinoma	-	no	no	no	Mixed	Cholangiocytic	after PD-1	na	na	na	na	na	0.446582	2.9	1	29	0.852941	10	0.243902	5	36	6.7	71	0.546154	na	na	na	na	F1	9	3	1	3	2	0.01	yes
29	ChILI	ChILI_29	F	Melanoma (skin)	Soft tissue (axilla)	no	no	no	Hepatocytic	Hepatocytic	after PD-1/CTLA4	63	21	yes	Prednisone	12	27.5764	0.350607	4	433	12.7353	1235	30.122	19.4	696	2.3	142	1.09231	<1:80	na	<1:20	<1:20	F0	5	1	1	2	1	0.01	no
30	ChILI	ChILI_30	F	Lung cancer (neuroendocrine)	-	no	no	no	Mixed	Cholangiocytic	after PD-1	335	8	yes	Prednisone 1 mg/kg	6	0.58812	0.801242	2	129	3.79412	161	3.92683	43.9	1688	4.5	868	6.67692	<1:80	<5	<1:20	<1:20	F0	7	2	1	2	2	0.01	yes
31	ChILI	ChILI_31	F	Breast cancer	Lymph node (axilla)	no	no	no	Hepatocytic	Hepatocytic	after PD-1	70	28	no	-	-	23.9873	0.29454	3	205	6.02941	696	16.9756	14.6	133	1.2	92	0.707692	na	na	<1:20	<1:20	F0	5	1	2	2	0	0.02	yes
33	ChILI	ChILI_33	F	Esophageal adenocarcinoma	-	no	no	no	Hepatocytic	Hepatocytic	after PD-1	na	na	na	na	na	28.9152	0.543372	4	664	19.5294	1222	29.8049	5.6	310	9	134	1.03077	na	na	na	na	F0	5	0	2	3	0	0.05	no
34	ChILI	ChILI_34	F	HCC	-	no	no	no	Mixed	Mixed	after PD-L1	124	12	no	-	-	2.7604	2.87838	3	213	6.26471	74	1.80488	418	109	38.5	85	0.653846	na	na	na	na	F4	10	4	0	2	4	0	yes
35	ChILI	ChILI_35	M	Malignant Mesothelioma	-	no	no	no	Hepatocytic	Hepatocytic	after PD-1/CTLA4	38	38	yes	Prednisone 40 mg	15	7.0122	0.530435	3	122	3.58824	230	5.60976	3.7	207	1.5	104	0.8	na	na	na	na	F0	5	1	1	2	1	0.01	yes
36	ChILI	ChILI_36	M	Head and neck SCC	-	no	no	no	Mixed	Cholangiocytic	after PD-1	127	53	yes	Prednisone 1 mg/kg	19	0.405805	1.54478	3	207	6.08824	134	3.26829	11.8	2176	178.6	1047	8.05385	na	na	na	na	F0	9	3	2	2	2	0.05	yes
37	ChILI	ChILI_37	F	Urothelial carcinoma	-	no	no	no	Hepatocytic	Cholangiocytic	after PD-L1	199	17	no	-	-	1.60872	0.964516	3	299	8.79412	310	7.56098	61.3	1039	30.8	611	4.7	<1:80	<5	<1:20	<1:20	F0	6	2	0	2	2	0	yes
38	ChILI	ChILI_38	F	Breast cancer	-	no	no	no	Hepatocytic	Hepatocytic	after PD-L1	56	14	no	-	-	8.9941	0.412442	3	179	5.26471	434	10.5854	4.5	240	3.2	153	1.17692	1:640	<5	<1:20	<1:20	F0	6	1	2	2	1	0.02	no
39	Normal	Normal_1	M	B-cell lymphoma	-	-	-	-	-	-	-	-	-	-	-	-	0.456064	1.04762	1	22	0.647059	21	0.512195	12.8	40	16	146	1.12308	na	na	na	na	-	-	-	-	-	-	-	-
40	Normal	Normal_2	M	Colorectal adenocarcinoma	-	-	-	-	-	-	-	-	-	-	-	-	0.784511	1.75	1	42	1.23529	24	0.585366	11.5	47	8.5	97	0.746154	na	na	na	na	-	-	-	-	-	-	-	-
41	Normal	Normal_3	F	Cervical adenocarcinoma	-	-	-	-	-	-	-	-	-	-	-	-	0.570732	1.11111	1	20	0.588235	18	0.439024	8.2	34	19.6	100	0.769231	na	na	na	na	-	-	-	-	-	-	-	-
42	Normal	Normal_4	F	Leiomyosarcoma	-	-	-	-	-	-	-	-	-	-	-	-	0.916838	1.33333	1	32	0.941176	24	0.585366	3.8	31	0.3	83	0.638462	na	na	na	na	-	-	-	-	-	-	-	-
43	Normal	Normal_5	F	Breast cancer	-	-	-	-	-	-	-	-	-	-	-	-	1.10976	na	1	na	na	21	0.512195	6.1	40	2	60	0.461538	na	na	na	na	-	-	-	-	-	-	-	-
44	Normal	Normal_6	F	Breast cancer	-	-	-	-	-	-	-	-	-	-	-	-	0.864745	1	1	15	0.441176	15	0.365854	7.4	13	1.3	55	0.423077	na	na	na	na	-	-	-	-	-	-	-	-
45	Normal	Normal_7	M	Gastrointestinal stromal tumor	-	-	-	-	-	-	-	-	-	-	-	-	1.83811	0.675	1	27	0.794118	40	0.97561	8.5	18	0.5	69	0.530769	na	na	na	na	-	-	-	-	-	-	-	-
46	Normal	Normal_8	F	Cavernous hemangioma	-	-	-	-	-	-	-	-	-	-	-	-	0.634146	1.63636	1	18	0.529412	11	0.268293	13.3	13	na	55	0.423077	1:160	na	na	na	-	-	-	-	-	-	-	-
47	Normal	Normal_9	M	Melanoma (uveal)	-	-	-	-	-	-	-	-	-	-	-	-	1.2079	0.6875	1	22	0.647059	32	0.780488	3.9	49	0.4	84	0.646154	na	na	na	na	-	-	-	-	-	-	-	-
48	Normal	Normal_10	M	Solitary fibrous tumor of pharynx	-	-	-	-	-	-	-	-	-	-	-	-	2.28997	1	1	26	0.764706	26	0.634146	10	30	7.6	36	0.276923	na	na	na	na	-	-	-	-	-	-	-	-
49	Normal	Normal_11	M	Neuroendocrine tumor	-	-	-	-	-	-	-	-	-	-	-	-	1.21951	1.04	1	26	0.764706	25	0.609756	8	42	1.1	65	0.5	na	na	na	na	-	-	-	-	-	-	-	-
50	Normal	Normal_12	M	NSCLC (adenocarcinoma)	-	-	-	-	-	-	-	-	-	-	-	-	0.472237	1.42857	1	20	0.588235	14	0.341463	11	52	16.6	94	0.723077	na	na	na	na	-	-	-	-	-	-	-	-
51	Normal	Normal_13	M	Neuroendocrine tumor	-	-	-	-	-	-	-	-	-	-	-	-	0.869015	0.72973	1	27	0.794118	37	0.902439	8.5	16	15	135	1.03846	na	na	na	na	-	-	-	-	-	-	-	-
52	Normal	Normal_14	F	Pancreas adenocarcinoma	-	-	-	-	-	-	-	-	-	-	-	-	0.49414	1.41667	1	68	2	48	1.17073	8.5	282	60.4	308	2.36923	na	na	na	na	-	-	-	-	-	-	-	-
53	Normal	Normal_15	M	Cholangiocellular carcinoma	-	-	-	-	-	-	-	-	-	-	-	-	0.157972	2.07143	1	58	1.70588	28	0.682927	11.2	790	65.8	562	4.32308	na	na	na	na	-	-	-	-	-	-	-	-
54	Normal	Normal_16	F	Urothelial carcinoma	-	-	-	-	-	-	-	-	-	-	-	-	0.297256	1.11111	1	10	0.294118	9	0.219512	3.4	115	48.5	96	0.738462	na	na	na	na	-	-	-	-	-	-	-	-
