## Supplementary Tables for "An integrated single-cell atlas of checkpoint inhibitor-induced liver injury links shared liver-tumour CD8+ T cell clones to cytotoxicity and macrophage crosstalks": Supplementary_Table_5_BaseScope RNA in situ hybridization probe sequences .xlsx

### Sheet: Supp_Table_5
	Supplementary Table 5. BaseScope RNA in situ hybridization probe sequences
	Patients	Provided Sequence (Flanking sequence + CDR3 + Flanking sequence) (5'-3')	Designed Probe (Flanking sequence + CDR3 + Flanking sequence) (5'-3')	Probe Length (base)
	Patient #13	CGCCCAGCCCCAACCAGACCTCTCTGTACTTCTGT + GCCAGCAGTCCCCTCACCGGGGAGCTGTTT + TTTGGAGAAGGCTCTAGGCTGACCGTACTGG	CCAGACCTCTCTGTACTTCTGTGCCAGCAGTCCCCTCACCGG	42
	Patient #26	CCACAAAGCTGGAGGACTCAGCCATGTACTTCTGT + GCCACCGAGGGGTCTCTCGAGCAGTAC + TTCGGGCCGGGCACCAGGCTCACGGTCACAG	GCCACCGAGGGGTCTCTCGAGCAGTACTTCGGGCCGG	37
