## Supplementary Tables for "An integrated single-cell atlas of checkpoint inhibitor-induced liver injury links shared liver-tumour CD8+ T cell clones to cytotoxicity and macrophage crosstalks": Supplementary_Table_6_TCR probe list for Xenium in situ.xlsx

### Sheet: Supp_Table_6
Supplementary Table 6. Add-on custom gene panel for Xenium in situ
clone	RNA binding domain 5 (rbd5)-sequence	RNA binding domain 3 (rbd3)-sequence	oligo_length	Probesets
clone1	TGTGCCAGCAGTCCCCT	CACCGGGGAGCTGTTTT	34	1
clone2	CCAGCAGCCAAGGGACA	GGGGCGAATGAGCAGTT	34	1
clone3	TACTTCTGTGCCACCGA	GGGGTCTCTCGAGCAGT	34	1
clone4	TGCAGTGCTAGAGATCG	AGTCGGAAACACCATAT	34	1
clone5	CAGCAGCTTGACGGGTA	TTAATCAGCCCCAGCAT	34	1
clone6	GTGCCAGCAGTACGCGG	ACAGGAATGGCCTATGG	34	1
clone7	TGTGCCAGTAGTATTGG	AACGGATACGCAGTATT	34	1
clone8	CAGCAGCTTAGCGTGGA	GGACCCCAGATACGCAG	34	1
clone9	CAGCAGCACGCCGGGACA	GGGAAATTCACCCCTCCA	36	1
clone10	GCCAGCAGCACAGGGAT	GGGTTGGAACACTGAAG	34	1
