## Supplementary Tables for "An integrated single-cell atlas of checkpoint inhibitor-induced liver injury links shared liver-tumour CD8+ T cell clones to cytotoxicity and macrophage crosstalks": Supplementary_Table_7_Add-on custom gene panel for Xenium in situ.xlsx

### Sheet: Supp_Table_7
Supplementary Table 7. Add-on custom gene panel for Xenium in situ
	Gene	Ensembl ID	Probesets
1	TNFSF8	ENSG00000106952	8
2	IFNG	ENSG00000111537	8
3	CD69	ENSG00000110848	8
4	BATF	ENSG00000156127	5
5	CCR8	ENSG00000179934	8
6	ICOS	ENSG00000163600	8
7	IL21R	ENSG00000103522	8
8	TNFRSF4	ENSG00000186827	1
9	TRAV1-2	ENSG00000256553	6
10	IL17A	ENSG00000112115	8
11	B3GAT1	ENSG00000109956	8
12	TNFRSF13B	ENSG00000240505	7
13	BCL6	ENSG00000113916	8
14	AICDA	ENSG00000111732	8
15	THBD	ENSG00000178726	8
16	XCR1	ENSG00000173578	8
17	CLEC4C	ENSG00000198178	8
18	CLEC9A	ENSG00000197992	8
19	CD207	ENSG00000116031	8
20	HEPN1	ENSG00000221932	8
21	GLUL	ENSG00000135821	8
22	SCD	ENSG00000099194	3
23	CYP2A7	ENSG00000198077	8
24	CYP3A7	ENSG00000160870	8
25	BCHE	ENSG00000114200	8
26	KRT7	ENSG00000135480	8
27	KRT18	ENSG00000111057	3
28	KRT19	ENSG00000171345	8
29	MUC1	ENSG00000185499	8
30	TTF1	ENSG00000125482	8
31	TP63	ENSG00000073282	8
32	DES	ENSG00000175084	8
33	MYOD1	ENSG00000129152	8
34	MYOG	ENSG00000122180	8
35	PAX7	ENSG00000009709	8
36	PAX3	ENSG00000135903	8
37	NECTIN3	ENSG00000177707	8
38	MLANA	ENSG00000120215	8
39	PMEL	ENSG00000185664	3
40	SOX10	ENSG00000100146	8
41	CDH1	ENSG00000039068	8
42	LYVE1	ENSG00000133800	8
43	PDPN	ENSG00000162493	8
44	PECAM1	ENSG00000261371	8
45	NCR1	ENSG00000189430	8
46	SIGLEC8	ENSG00000105366	8
47	FUT4	ENSG00000196371	8
48	MPO	ENSG00000005381	8
49	LYZ	ENSG00000090382	5
50	CD5L	ENSG00000073754	8
51	COL1A2	ENSG00000164692	4
52	TAGLN	ENSG00000149591	4
53	TRDC	ENSG00000211829	8
54	CD7	ENSG00000173762	8
55	PDGFRB	ENSG00000113721	8
56	CD34	ENSG00000174059	8
57	COL13A1	ENSG00000197467	8
58	COL11A1	ENSG00000060718	8
59	TOP2A	ENSG00000131747	8
60	FAP	ENSG00000078098	8
61	IL12A	ENSG00000168811	8
62	BLK	ENSG00000136573	8
63	CR2	ENSG00000117322	8
64	WDFY4	ENSG00000128815	8
65	FBLN2	ENSG00000163520	8
66	MMP14	ENSG00000157227	8
67	FABP5	ENSG00000164687	8
68	IL7	ENSG00000104432	8
69	S100A2	ENSG00000196754	8
