## Supplementary Tables for "An integrated single-cell atlas of checkpoint inhibitor-induced liver injury links shared liver-tumour CD8+ T cell clones to cytotoxicity and macrophage crosstalks": Supplementary_Table_8_PhenoCycler-Fusion antibody panel for post-Xenium mIF .xlsx

### Sheet: Supp_Table_8
	Supplementary Table 8. PhenoCycler-Fusion antibody panel for post-Xenium mIF
	Cycle	Antibody	Vendor	Cat. Number	Clone Number	Barcode	Reporter	Dilution	Exposure (ms)
	1	FoxP3	Invitrogen	14-4777-82	236A/E7	BX005	RX005	1:100	150		Atto550
		CD3	Akoya Biosciences	4550119		BX080	RX080	1:200	100		AF647
		Arginase	Abcam	ab211961	EPR6672(B)	BX019	RX019	1:200	100		AF750
	2	CD8	Akoya Biosciences	4250012		BX026	RX026	1:200	150
		CD4	Akoya Biosciences	4550112		BX003	RX003	1:200	120
		CD138	Akoya Biosciences	4450008		BX010	RX010	1:200	150
	3	GranzymeB	Akoya Biosciences	4250055		BX041	RX041	1:200	150
		CD68	Akoya Biosciences	4550113		BX015	RX015	1:400	50
		CK19	Biolegend	628502	A53-B/A2	BX016	RX016	1:200	150
	4	CD20	Novus	NBP2-54591	rIGEL/773	BX002	RX002	1:200	150
		CD56	Akoya Biosciences	4550126		BX028	RX028	1:100	200
		Pan-CK	Akoya Biosciences	4450093		BX066	RX066	1:200	100
	5	CD45RO	Akoya Biosciences	4250023		BX017	RX017	1:200	150
		CD45	Akoya Biosciences	4250099		BX021	RX021	1:200	150
		CD69	Abcam	ab234512	EPR21814	BX043	RX043	1:100	150
	6	CXCR6	Abcam	ab281934	EPR24686-113	BX049	RX049	1:50	150
		S100	Abcam	ab215989	EP1576Y	BX004	RX004	1:200	150
