## Supplementary Tables for "An integrated single-cell atlas of checkpoint inhibitor-induced liver injury links shared liver-tumour CD8+ T cell clones to cytotoxicity and macrophage crosstalks": Supplementary_Table_9_ PhenoCycler-Fusion antibody panel for combined mIF Staining and RISH with BaseScope Assay .xlsx

### Sheet: Supp_Table_10
	Supplementary Table 10. PhenoCycler-Fusion antibody panel for combined mIF Staining and RISH with BaseScope Assay
	Cycle	Antibody	Vendor	Cat. Number	Clone Number	Barcode	Reporter	Dilution	Exposure (ms)
	1	FoxP3	Invitrogen	14-4777-82	236A/E7	BX005	RX005	1:100	120		Atto550
		CD3	Akoya Biosciences	4550119		BX080	RX080	1:200	120		AF647
		aSMA	Invitrogen	14-9760-82	1A4	BX013	RX013	1:200	150		AF750
	2	CD66b	Novus	NBP2-80664	G10F5	BX052	RX052	1:100	200
		CD4	Akoya Biosciences	4550112		BX003	RX003	1:200	120
		Arginase	Abcam	ab211961	EPR6672(B)	BX019	RX019	1:200	100
	3	CD8	Akoya Biosciences	4250012		BX026	RX026	1:200	150
		PD1	Abcam	ab186928	EPR4877(2)	BX030	RX030	1:100	80
		CD31	Akoya Biosciences	4450017		BX001	RX001	1:200	200
	4	GranzymeB	Akoya Biosciences	4250055		BX041	RX041	1:100	150
		PDL1	Akoya Biosciences	4550066		BX067	RX067	1:200	150
		Hep-Par	Abcam	ab234028	OCH1E5	BX040	RX040	1:200	150
	5	INF-Gamma	Akoya Biosciences	4250062		BX020	RX020	1:200	150
		LAG3	Abcam	ab209740	EPR4392(2)	BX055	RX055	1:100	150
		CD138	Akoya Biosciences	4450008		BX010	RX010	1:200	150
	6	CD20	Novus	NBP2-54591	rIGEL/773	BX002	RX002	1:200	150
		Tim3	CST	#45208	D5D5R	BX027	RX027	1:200	120
		CK19	Biolegend	628502	A53-B/A2	BX016	RX016	1:200	150
	7	CD45	Akoya Biosciences	4250099		BX021	RX021	1:200	150
		HLA-DR	Akoya Biosciences	4550118		BX033	RX033	1:400	80
		CD163	Abcam	ab213612	EPR19518	BX022	RX022	1:400	150
	8	CD45RO	Akoya Biosciences	4250023		BX017	RX017	1:200	150
		CD11c	Akoya Biosciences	4550135		BX024	RX024	1:200	80
		Pan-CK	Akoya Biosciences	4450093		BX066	RX066	1:200	100
	9	CD38	Akoya Biosciences	4250080		BX089	RX089	1:200	100
		CD68	Akoya Biosciences	4550113		BX015	RX015	1:400	50
		CD69	Abcam	ab234512	EPR21814	BX043	RX043	1:100	150
	10	Ki67	Akoya Biosciences	4250019		BX047	RX047	1:200	150
		CCR7	Abcam	ab272938	EPR23192-57	BX046	RX046	1:100	100
		S100	Abcam	ab215989	EP1576Y	BX004	RX004	1:200	150
	11	TOX	Akoya Biosciences	4250067		BX060	RX060	1:200	100
		CCR2	Novus	NBP2-35334	3G7	BX036	BX036	1:50	150
	12	NKG2A	Abcam	ab273516	EPR23737-127	BX037	RX037	1:50	200
		CD11b	Abcam	ab209970	EPR1344	BX028	RX028	1:400	150
	13	CD57	Biolegend	359602	HNK-1	BX023	RX023	1:200	150
		TCF-1	Akoya Biosciences	4550068		BX061	RX061	1:400	100
	14	CD28	CST	87823SF	D2Z4E	BX035	RX035	1:50	250
		TNF-a	Abcam	ab269772	TNFA/1172	BX045	RX045	1:400	100
